# Phenomic Network Analysis for Depression Reveals Comorbidity Architecture, Genomic Relationships, and Pleiotropic Variants

**DOI:** 10.1101/2022.05.13.22275045

**Authors:** Zhiyu Yang, Pritesh Jain, Petros Drineas, Peristera Paschou

## Abstract

Depression is one of the most prevalent psychiatric disorders and is one of the leading causes of health ailment worldwide. It is known to be highly heritable and is frequently comorbid with other mental and physical traits. This observation motivated us to look deeper into the genetic and phenotypic connections between depression and other traits in order to identify correlations as well as potentially causal connections between them. In this study, we analyzed data from the UK biobank to systematically evaluate relationships between depression and other heritable traits both from a phenotypic and a genetic aspect. We compressed a total of 6,300 ICD codes into 412 heritable phecodes and we constructed a comorbidity network connecting depression and other disorders on over 300,000 participants of European ancestry. Additionally, we investigated the genetic correlation for each (phenotypic) connection in the resulting network. We also looked into potentially causal relationships using mendelian randomization for all pairs of significantly correlated disorders and uncovered horizontal pleiotropic genetic variants and genes contributing to disease etiologies. We found gastro-oesophageal reflux disease (GORD), body mass index, and osteoarthritis to be direct causes for depression, with GORD lying at the center of the causal network. Genes broadly expressed in various tissues, such as *NEGR1, TCF4*, and *BTN2A1* underlie the pathways that lead not only to depression but also to other related disorders. Our work highlights the broad connections between depression and diverse traits, indicating a complex etiology and possible existence of subtypes for depression. Our findings highlight the value of cross-trait analysis in order to better understand the neurobiology of complex psychiatric disease.
