## Supplementary Tables 1-3 for "Phenomic Network Analysis for Depression Reveals Comorbidity Architecture, Genomic Relationships, and Pleiotropic Variants"

### Sheet: Table S1
Trait	nCase
Cancer of mouth	770
Cancer of larynx pharynx nasal cavities	725
Cancer of esophagus	1082
Cancer of stomach	808
Colorectal cancer	5997
Cancer of liver and intrahepatic bile duct	590
Pancreatic cancer	1062
Neoplasm of unspecified nature of digestive system	1114
Malignant neoplasm of other and ill-defined sites within the digestive organs and peritoneum	7353
Cancer of intrathoracic organs	58
Cancer within the respiratory system	4116
Cancer of bone and connective tissue	498
Neoplasm of skin	19388
Neoplasm of uncertain behavior of skin	186
Breast cancer	14302
Neoplasm of cervical	1936
Malignant neoplasm of uterus	1612
Cancer of other female genital organs	1705
Cancer of prostate	8985
Cancer of other male genital organs	449
Cancer of urinary organs (incl. kidney and bladder)	5448
Cancer of eye	185
Manlignant and unknown neoplasms of brain and nervous system	893
Thyroid cancer	422
Cancer of other endocrine glands	94
Cancer suspected or other	17832
Secondary malignant neoplasm	14383
Neoplasm of uncertain behavior	1457
Myeloproliferative disease	1426
Hodgkin's disease	284
Cancer of other lymphoid histiocytic tissue	3094
Leukemia	2451
Benign neoplasm of colon	28608
Benign neoplasm of lip oral cavity and pharynx	1028
Benign neoplasm of other parts of digestive system	8483
Benign neoplasm of respiratory and intrathoracic organs	378
Benign neoplasm of bone and articular cartilage	307
Lipoma	6593
Other benign neoplasm of connective and other soft tissue	1173
Benign neoplasm of skin	8686
Vascular hamartomas and non-neoplastic nevi	757
Benign neoplasm of uterus	9520
Benign neoplasm of ovary	1584
Benign neoplasm of other female genital organs	201
Benign neoplasm of male genital organs	162
Benign neoplasm of kidney and other urinary organs	231
Benign neoplasm of eye	193
Benign neoplasm of brain and other parts of nervous system	1105
Benign neoplasm of thyroid glands	291
Benign neoplasm of other endocrine glands and related structures	1217
Hemangioma and lymphangioma any site	1800
Benign neoplasm of unspecified sites	217
Simple and unspecified goiter	58
Nontoxic nodular goiter	1992
Thyrotoxicosis with or without goiter	2445
Hypothyroidism	19283
Thyroiditis	345
Other disorders of thyroid	662
Diabetes mellitus	25371
Other disorders of pancreatic internal secretion	1777
Disorders of parathyroid gland	1452
Disorders of the pituitary gland and its hypothalamic control	938
Diseases of thymus gland	11
Disorders of adrenal glands	1004
Ovarian dysfunction	242
Testicular dysfunction	222
Iatrogenic endocrine disorders	126
Other endocrine disorders	223
Protein-calorie malnutrition	1838
Vitamin deficiency	4132
Mineral deficiency NEC	646
Other nutritional deficiency	11
Proteinuria	355
Disorders of plasma protein metabolism	964
Disorders of carbohydrate transport and metabolism	262
Disorder of lipoid metabolism	46738
Gout and pseudogout	6348
Disorders of mineral metabolism	4693
Fluid and electrolyte disorders	16418
Other disorders of metabolism	2455
Overweight obesity and other hyperalimentation	21266
Disorders involving the immune mechanism	668
Iron deficiency anemias	12692
Other deficiency anemia	1638
Hereditary hemolytic anemias	213
Acquired hemolytic anemias	185
Aplastic anemia	761
Other anemias	17491
Coagulation defects	1380
Purpura and other hemorrhagic conditions	2970
Diseases of white blood cells	5019
Other diseases of blood and blood-forming organs	5922
Delirium dementia and amnestic and other cognitive disorders	7354
Nonpsychotic mental disorders	732
Neurological disorders	6957
Symptoms involving head and neck	2928
Schizophrenia and other psychotic disorders	1101
Suicidal ideation or attempt	1495
Anxiety disorders	13186
Personality disorders	367
Sexual and gender identity disorders	12
Psychogenic and somatoform disorders	566
Adjustment reaction	304
Eating disorder	121
Other mental disorder	420
Pervasive developmental disorders	173
Develomental delays and disorders	925
Substance addiction and disorders	543
Alcohol-related disorders	6440
Tobacco use disorder	672
Meningitis	387
Encephalitis	434
Other CNS infection and poliomyelitis	405
Phlebitis and thrombophlebitis of intracranial venous sinuses	69
Sleep disorders	7072
Other cerebral degenerations	1733
Parkinson's disease	2262
Extrapyramidal disease and abnormal movement disorders	2031
Degenerative disease of the spinal cord	2641
Multiple sclerosis	1356
Disorders of the autonomic nervous system	459
Pain	1749
Other headache syndromes	9213
Migraine	4337
Other demyelinating diseases of central nervous system	225
Hemiplegia	2484
Infantile cerebral palsy	153
Other paralytic syndromes	873
Epilepsy recurrent seizures convulsions	6016
Abnormal findings on study of brain and or or nervous system	284
Cataplexy and narcolepsy	58
Other conditions of brain	1836
Other and unspecified disorders of the nervous system	480
Disturbances of movement smell or taste	7177
Other peripheral nerve disorders	13225
Disorders of other cranial nerves	1932
Nerve root and plexus disorders	6252
Complex regional or central pain syndrome	289
Hereditary and idiopathic peripheral neuropathy	220
Inflammatory and toxic neuropathy	3102
Myoneural disorders	269
Muscular dystrophies and myopathy	413
Disorders of the globe	440
Retinal detachments and defects	3736
Other retinal disorders	9870
Chorioretinal inflammations scars and other disorders of choroid	331
Corneal opacity and other disorders of cornea	2005
Glaucoma	8069
Cataract	35412
Disorders of refraction and accommodation blindness and low vision	6664
Visual disturbances	5357
Infection of the eye	801
Keratitis	352
Inflammation of the eye	3249
Disorders of conjunctiva	995
Other disorders of eyelids	6657
Disorders of lacrimal system	2917
Disorders of the orbit	196
Disorders of optic nerve and visual pathways	626
Strabismus and other disorders of binocular eye movements	1685
Other disorders of eye	3998
Disorders of external ear	1680
Otitis media mastoiditis or disorders of eustachian tube	2141
Otalgia	343
Otosclerosis	256
Other disorders of tympanic membrane	1195
Other disorders of middle ear and mastoid	802
Vertiginous syndromes and other disorders of vestibular system	9165
Other disorders of ear	87
Hearing loss	8905
Rheumatic disease of the heart valves	5279
Heart valve disorders	9072
Abnormal heart sounds	2298
Hypertension	94738
Elevated blood pressure reading without diagnosis of hypertension	2034
Ischemic heart disease	35805
Other forms of chronic heart disease	4795
Pulmonary heart disease	6768
Cardiomegaly	5507
Nonspecific chest pain	5148
Carditis	2895
Cardiomyopathy	1950
Cardiac conduction disorders	12740
Cardiac dysrhythmias	36106
Heart failure	9947
Symptoms or operations involving cardiovascular system	859
Intracranial hemorrhage	2461
Cerebrovascular disease	12847
Atherosclerosis	2047
Vascular insufficiency of intestine	1019
Other aneurysm	3152
Peripheral vascular disease	5522
Arterial embolism and thrombosis	1133
Polyarteritis nodosa and allied conditions	1233
Other disorders of arteries and arterioles	1743
Disease of capillaries	159
Noninfectious disorders of lymphatic channels	1450
Phlebitis and thrombophlebitis	5018
Other venous embolism and thrombosis	887
Varicose veins	11382
Hemorrhoids	10550
Chronic venous insufficiency [CVI]	454
Hypotension	11895
Other disorders of circulatory system	24760
Acute sinusitis	192
Acute upper respiratory infections of multiple or unspecified sites	2739
Septal Deviations or Turbinate Hypertrophy	4166
Nasal polyps	3057
Chronic pharyngitis and nasopharyngitis	1053
Diseases of the larynx and vocal cords	2793
Acute and chronic tonsillitis	1762
Chronic sinusitis	2755
Allergic rhinitis	2704
Epistaxis or throat hemorrhage	3078
Throat pain	382
Other upper respiratory disease	3753
Pneumonia	17449
Influenza	1208
Acute bronchitis and bronchiolitis	290
Asthma	29737
Chronic airway obstruction	16196
Bronchitis	814
Cystic fibrosis	22
Lung disease due to external agents	638
Pneumonitis due to inhalation of food or vomitus	1725
Postinflammatory pulmonary fibrosis	1711
Pulmonary congestion and hypostasis	15
Other alveolar and parietoalveolar pneumonopathy	641
Other pulmonary inflamation or edema	752
Empyema and pneumothorax	1652
Pleurisy pleural effusion	10906
Pulmonary collapse interstitial and compensatory emphysema	4861
Respiratory failure insufficiency arrest	5455
Other diseases of lung	2236
Other symptoms of respiratory system	12752
Respiratory abnormalities	1756
Abnormal findings examination of lungs	3895
Abnormal sputum	2577
Other diseases of respiratory system not elsewhere classified	13652
Disorders of tooth development	1941
Diseases of hard tissues of teeth	3691
Diseases of pulp and periapical tissues	1892
Gingival and periodontal diseases	1876
Other diseases of the teeth and supporting structures	2940
Diseases of the jaws	200
Diseases of the salivary glands	1038
Diseases of the oral soft tissues excluding lesions specific for gingiva and tongue	4771
Diseases and other conditions of the tongue	1565
Diseases of esophagus	47027
Peptic ulcer (excl. esophageal)	8337
Dysphagia	9481
Gastritis and duodenitis	34101
Disorders of function of stomach	11388
Other disorders of stomach and duodenum	4585
Bariatric surgery	38
Appendiceal conditions	3791
Abdominal hernia	54605
Ulcerative colitis and enteritis	4739
Ulceration of the lower GI tract	1511
Intestinal malabsorption (non-celiac)	2526
Noninfectious gastroenteritis	15020
Ileostomy status	1504
Intestinal obstruction	5875
Symptoms involving digestive system	20425
Diverticulitis	39910
Constipation	17250
Functional digestive disorders	31818
Anal and rectal conditions	17701
Peritonitis and retroperitoneal infections	1221
Other disorders of peritoneum	5445
Other disorders of intestine	5929
Chronic nonalcoholic liver disease	7003
Ascites (non malignant)	2414
Other disorders of liver	9333
Operation of liver	18446
Other biliary tract disease	5618
Diseases of pancreas	3796
Hemorrhage of digestive organ	23532
Other symptoms involving abdomen and pelvis	5044
Nephritis and nephropathy	2163
Renal failure and chronic kidney disease	20962
Other disorders of the kidney and ureters	5509
Kidney replaced by transpant	409
Disorders resulting from impaired renal function	100
Abnormal results of function study of kidney	225
Pyelonephritis	1947
Urinary tract infection	17204
Cystitis urethritis and urethral syndrome	3418
Hematuria	15612
Urinary calculus	7136
Hydronephrosis	3295
Other disorders of bladder	11292
Other disorders of urethra and urinary tract	4482
Abnormal findings on examination of urine	495
Other symptoms or disorders or the urinary system	25302
Hyperplasia of prostate	16242
Inflammatory disorders of male genital organs	3368
Other disorders of prostate	1453
Other disorders of testis	1637
Disorders of penis	3653
Erectile dysfunction [ED]	371
Other disorders of male genital organs	2873
Abnormal spermatozoa	171
Benign mammary dysplasias	2855
Abnormal findings on mammogram or breast exam	1534
Breast conditions congenital or relating to hormones	788
Other nonmalignant breast conditions	1648
Inflammatory diseases of female pelvic organs	5754
Endometriosis	3513
Disorders secondary to childbirth surgery trauma	1414
Genital prolapse	11843
Noninflammatory female genital disorders	8639
Dysplasia of female genital organs	73
Endometrial hyperplasia	914
Polyp of female genital organs	9979
Hypertrophy of female genital organs	1127
Symptoms involving female genital tract	6248
Pain and other symptoms associated with female genital organs	2438
Disorders of menstruation and other abnormal bleeding from female genital tract	13728
Menopausal and postmenopausal disorders	9962
Ovarian cyst	4439
Superficial cellulitis and abscess	2821
Other local infections of skin and subcutaneous tissue	2885
Symptoms affecting skin	7559
Disorder of skin and subcutaneous tissue NOS	8084
Erythematosquamous dermatosis	4138
Congenital anomalies of skin	119
Dyschromia	1284
Erythematous conditions	3267
Pityriasis or psoriasis	3381
Sarcoidosis	686
Pruritus and related conditions	950
Corns and callosities	359
Other hypertrophic and atrophic conditions of skin	5704
Degenerative skin conditions and other dermatoses	7208
Diseases of nail NOS	1154
Diseases of hair and hair follicles	474
Disorders of sweat glands	960
Diseases of sebaceous glands	8233
Chronic ulcer of skin	4418
Diffuse diseases of connective tissue	1201
Osteomyelitis periostitis and other infections involving bone	758
Arthropathy associated with infections	530
Infective connective tissue disorders	140
Arthropathy associated with other disorders classified elsewhere	166
Rheumatoid arthritis and other inflammatory polyarthropathies	6484
Other inflammatory spondylopathies	2858
Other arthropathies	489
Polymyalgia Rheumatica	2516
Spinal stenosis	6116
Spondylosis and allied disorders	12320
Disorders of disc	7943
Other disorders of cervical region	154
Symptoms or disorders of back	208
Peripheral enthesopathies and allied syndromes	16420
Other disorders of synovium tendon and bursa	14574
Disorders of muscle ligament and fascia	5775
Other disorders of soft tissues	1308
Osteitis deformans and osteopathies associated with other disorders classified elsewhere	243
Osteochondropathies	467
Other disorders of bone and cartilage	4832
Acquired foot deformities	10638
Other acquired deformities of limbs	1821
Curvature of spine	2320
Other acquired musculoskeletal deformity	2571
Contracture of joint	317
Osteoarthrosis	59572
Symptoms and disorders of the joints	4790
Derangement of joint non-traumatic	3167
Fracture	12304
Pain in joint	10265
Cardiac and circulatory congenital anomalies	1518
Anomalies of respiratory system congenital	12
Congenital anomalies of face and neck	194
Digestive congenital anomalies	912
Genitourinary congenital anomalies	1592
Nervous system congenital anomalies	630
Congenital anomalies of the eye	143
Congenital musculoskeletal deformities of spine	354
Congenital anomalies of limbs	462
Other congenital musculoskeletal anomalies	1187
Congenital anomalies of the integument	13
Chromosomal anomalies and genetic disorders	127
Other and unspecified congenital anomalies	224
Back pain	14536
Cervicalgia	2339
Thoracic or lumbosacral neuritis or radiculitis unspecified	4888
Sciatica	3518
Cervical radiculitis	816
Neuralgia neuritis and radiculitis NOS	1063
Myalgia and myositis unspecified	2951
Musculoskeletal symptoms referable to limbs	1112
Symptoms of the muscles	399
Pain in limb	7532
Hypothermia or Chills	401
Symptoms involving nervous and musculoskeletal systems	6715
Edema and flushing	3917
Fever of unknown origin	5297
Abdominal pain	20248
Syncope and collapse	12218
Nausea and vomiting	15279
Nonspecific findings on examination of blood	1166
Nonspecific abnormal findings on radiological and other examination of musculoskeletal system	1157
Abnormal results of other function studies (bladder pancreas placenta spleen etc)	42
Shock	270
Malaise and fatigue	5585
Bone marrow or stem cell transplant	101
Dermatitis due to solar radiation	415
Atopic or contact dermatitis due to other or unspecified	3909
Urticaria	484
Depression	18588
Other mood disorders	1248

### Sheet: Table S2
Node 1	Node 2	Edge weight
Abdominal hernia	Depression	0.166264
Abdominal hernia	Functional digestive disorders	0.304253
Abdominal hernia	Osteoarthrosis	0.271713
Anxiety disorders	Depression	0.361913
Anxiety disorders	Diseases of esophagus	0.165611
Anxiety disorders	Hypertension	0.192818
Anxiety disorders	Osteoarthrosis	0.16716
Asthma	Abdominal hernia	0.206347
Asthma	Depression	0.165542
Asthma	Diseases of esophagus	0.216923
Asthma	Functional digestive disorders	0.178512
Asthma	Gastritis and duodenitis	0.16813
Asthma	Osteoarthrosis	0.23006
Diseases of esophagus	Abdominal hernia	0.470907
Diseases of esophagus	Depression	0.191573
Diseases of esophagus	Functional digestive disorders	0.303913
Diseases of esophagus	Gastritis and duodenitis	0.452557
Diseases of esophagus	Osteoarthrosis	0.285193
Disorder of lipoid metabolism	Abdominal hernia	0.262062
Disorder of lipoid metabolism	Asthma	0.183983
Disorder of lipoid metabolism	Depression	0.183004
Disorder of lipoid metabolism	Diseases of esophagus	0.266988
Disorder of lipoid metabolism	Fluid and electrolyte disorders	0.215263
Disorder of lipoid metabolism	Functional digestive disorders	0.220703
Disorder of lipoid metabolism	Gastritis and duodenitis	0.224835
Disorder of lipoid metabolism	Hypertension	0.509616
Disorder of lipoid metabolism	Osteoarthrosis	0.301272
Disorder of lipoid metabolism	Overweight obesity and other hyperalimentation	0.244333
Fluid and electrolyte disorders	Abdominal hernia	0.168795
Fluid and electrolyte disorders	Depression	0.164803
Fluid and electrolyte disorders	Diseases of esophagus	0.17944
Fluid and electrolyte disorders	Functional digestive disorders	0.176454
Fluid and electrolyte disorders	Hypertension	0.276911
Fluid and electrolyte disorders	Osteoarthrosis	0.175418
Functional digestive disorders	Depression	0.178541
Functional digestive disorders	Osteoarthrosis	0.234812
Gastritis and duodenitis	Abdominal hernia	0.390458
Gastritis and duodenitis	Depression	0.166344
Gastritis and duodenitis	Functional digestive disorders	0.280239
Gastritis and duodenitis	Osteoarthrosis	0.226328
Hypertension	Abdominal hernia	0.348795
Hypertension	Asthma	0.261504
Hypertension	Depression	0.219139
Hypertension	Diseases of esophagus	0.339713
Hypertension	Functional digestive disorders	0.28195
Hypertension	Gastritis and duodenitis	0.284348
Hypertension	Osteoarthrosis	0.402983
Osteoarthrosis	Depression	0.207414
Overweight obesity and other hyperalimentation	Abdominal hernia	0.186843
Overweight obesity and other hyperalimentation	Asthma	0.169243
Overweight obesity and other hyperalimentation	Depression	0.177498
Overweight obesity and other hyperalimentation	Diseases of esophagus	0.19969
Overweight obesity and other hyperalimentation	Functional digestive disorders	0.164038
Overweight obesity and other hyperalimentation	Hypertension	0.312151
Overweight obesity and other hyperalimentation	Osteoarthrosis	0.304976
Suicidal ideation or attempt	Depression	0.218912

### Sheet: Table S3
Depression -- GORD
SNP	A1	A2	freq_Dep	b_Dep	se_Dep	p_Dep	N_Dep	freq_GORD	b_GORD	se_GORD	p_GORD	N_GORD	GORDtoDep	DeptoGORD	CHR	BP
rs11040813	T	C	0.769	0.0304031	0.0094	0.001272	69115.9	0.7932	-0.0355	0.007	4.685e-07	385276	3.70296e-05	3.80454e-08	11	6272677
Depression -- BMI
SNP	A1	A2	freq_Dep	b_Dep	se_Dep	p_Dep	N_Dep	freq_BMI	b_BMI	se_BMI	p_BMI	N_BMI	BMItoDep	DeptoBMI	CHR	BP
rs990871	T	C	0.606	0.0419957	0.0082	2.698e-07	67392.1	0.3443	-0.0317	0.00256	2.8e-35	334487	9.40747e-09	1.31744e-35	1	72823713
rs973526	T	C	0.516	-0.0343016	0.0081	2.421e-05	69115.9	0.5019	0.0213	0.00279	2.3e-14	334487	3.15881e-06	1.05935e-14	1	72556393
rs8057044	A	G	0.484	0.0271968	0.0079	0.000568	69115.9	0.4731	-0.065	0.00247	8.2e-153	334487	2.15275e-06	1.06016e-152	16	53812614
rs796698	T	C	0.185	-0.0458974	0.0101	5.576e-06	69115.9	0.8279	0.0341	0.00375	8.9e-20	334487	3.64518e-07	4.16622e-20	1	72938495
rs79059851	T	C	0.917	0.0595982	0.0141	2.394e-05	69115.9	0.9278	-0.0324	0.00436	1.1e-13	334487	4.22186e-06	4.85096e-14	10	104769709
rs782245	A	G	0.186	-0.0453949	0.0101	6.752e-06	69115.9	0.8296	0.0353	0.00324	1.2e-27	334487	4.22725e-07	4.84758e-28	1	72915844
rs782242	T	C	0.186	-0.0453008	0.0101	7.07e-06	69115.9	0.8279	0.0344	0.00324	2.4e-26	334487	4.77795e-07	9.9012e-27	1	72916574
rs782221	T	C	0.186	-0.0454996	0.0101	6.483e-06	69115.9	0.8279	0.0349	0.00329	3e-26	334487	4.14352e-07	1.09611e-26	1	72924057
rs782218	C	G	0.187	-0.0453008	0.0101	7.121e-06	69115.9	0.8272	0.0351	0.00323	2e-27	334487	4.51013e-07	6.60742e-28	1	72925397
rs782211	A	G	0.186	-0.0458031	0.0101	5.679e-06	69115.9	0.3786	0.0346	0.00362	1.2e-21	334487	3.65995e-07	5.05117e-22	1	72946328
rs7531118	T	C	0.468	-0.0449974	0.008	2.151e-08	69115.9	0.4277	-0.0304	0.00262	3.1e-31	334487	6.99069e-07	1.31631e-29	1	72837239
rs7526028	A	C	0.191	-0.0418955	0.01	2.804e-05	69115.9	0.3822	0.0305	0.00358	1.6e-17	334487	2.83954e-06	7.31e-18	1	72633841
rs74444347	A	C	0.917	0.0595982	0.0141	2.353e-05	69115.9	0.3307	-0.0322	0.0047	7e-12	334487	4.28949e-06	3.53396e-12	10	104769275
rs74233296	T	C	0.915	0.0600033	0.014	1.788e-05	69115.9	0.3311	-0.0322	0.00468	6.2e-12	334487	3.18679e-06	2.85657e-12	10	104655350
rs707444	A	G	0.185	-0.0458031	0.0101	5.916e-06	69115.9	0.8282	0.035	0.00324	3.5e-27	334487	3.50663e-07	1.33277e-27	1	72949290
rs6699744	A	T	0.382	-0.0492953	0.0094	1.671e-07	50991.7	0.5459	-0.0316	0.00288	4.3e-28	334487	3.15138e-06	1.32701e-26	1	72825144
rs6687024	T	C	0.606	0.0406044	0.0082	7.785e-07	67392.1	0.5434	-0.0313	0.00287	8.6e-28	334487	2.65687e-08	4.23931e-28	1	72824860
rs6672863	T	C	0.19	-0.0413951	0.01	3.622e-05	69115.9	0.8413	0.0313	0.00329	1.8e-21	334487	3.37806e-06	7.84385e-22	1	72655636
rs6665041	A	C	0.192	-0.0413951	0.01	3.46e-05	69115.9	0.8444	0.0303	0.00365	9.3e-17	334487	3.67919e-06	4.81751e-17	1	72632221
rs6661921	A	G	0.606	0.0407004	0.0082	7e-07	67392.1	0.5434	-0.0313	0.00287	8.6e-28	334487	2.48514e-08	4.23681e-28	1	72824855
rs6424469	A	C	0.584	0.0330962	0.0081	4.598e-05	69115.9	0.5221	-0.0254	0.00283	2.9e-19	334487	4.36781e-06	1.26655e-19	1	72893648
rs62033405	T	C	0.403	0.0248975	0.008	0.0019	69115.9	0.4721	-0.0758	0.00283	2.5e-158	334487	4.3536e-06	2.86363e-158	16	53822387
rs61765651	T	C	0.175	-0.0465048	0.0103	6.549e-06	69115.9	0.3746	0.038	0.0037	1e-24	334487	3.26182e-07	3.95786e-25	1	72754314
rs61765646	A	T	0.181	-0.0428031	0.0102	2.854e-05	69115.9	0.3777	0.0361	0.00364	4.1e-23	334487	1.87017e-06	1.50089e-23	1	72723211
rs61765613	T	G	0.191	-0.0418016	0.01	2.935e-05	69115.9	0.3821	0.0304	0.00358	2.1e-17	334487	2.99526e-06	9.32319e-18	1	72637154
rs56137030	A	G	0.403	0.0258042	0.0081	0.001543	67392.1	0.4714	-0.0752	0.00283	1e-155	334487	3.51209e-06	8.48443e-156	16	53825905
rs4650139	T	C	0.594	0.0326027	0.008	5.174e-05	69115.9	0.347	-0.026	0.00271	8.7e-22	334487	4.19985e-06	3.66187e-22	1	72924848
rs4650133	A	G	0.593	0.0323994	0.008	5.722e-05	69115.9	0.3471	-0.0266	0.00271	9.1e-23	334487	4.47694e-06	4.15684e-23	1	72863906
rs4409766	T	C	0.907	0.0575045	0.0135	1.917e-05	69115.9	0.9177	-0.0286	0.00407	2e-12	334487	4.14423e-06	9.58137e-13	10	104616663
rs3751814	A	G	0.402	0.0251998	0.008	0.001723	69115.9	0.4692	-0.0746	0.00281	4.3e-155	334487	4.04151e-06	1.5909e-155	16	53818724
rs3751812	T	G	0.403	0.0251998	0.008	0.001681	69115.9	0.5741	-0.0762	0.00255	3.7e-196	334487	3.4958e-06	3.25736e-196	16	53818460
rs35483896	T	G	0.19	-0.0416035	0.0101	3.543e-05	69115.9	0.3819	0.031	0.00359	6.2e-18	334487	3.92701e-06	2.67808e-18	1	72695431
rs34840702	T	C	0.192	-0.0416974	0.01	3.052e-05	69115.9	0.3822	0.0307	0.00358	9e-18	334487	3.07759e-06	4.50463e-18	1	72662959
rs34361149	A	G	0.176	-0.0460963	0.0103	7.791e-06	69115.9	0.3746	0.0376	0.0037	2.5e-24	334487	4.14733e-07	1.21504e-24	1	72750470
rs34020954	T	C	0.181	-0.0440041	0.0102	1.544e-05	69115.9	0.3775	0.0362	0.00365	3.8e-23	334487	1.0309e-06	1.47996e-23	1	72742387
rs3101339	A	C	0.39	-0.0430015	0.0081	1.224e-07	69115.9	0.5436	-0.0302	0.00287	5.6e-26	334487	3.18146e-06	8.92814e-25	1	72748669
rs3101337	T	C	0.612	0.0435	0.0081	7.085e-08	69115.9	0.544	-0.0311	0.00286	1.7e-27	334487	2.19921e-09	5.91684e-28	1	72751134
rs3101336	T	C	0.388	-0.0433042	0.0081	7.967e-08	69115.9	0.3502	-0.032	0.00256	7.4e-36	334487	3.18423e-06	3.36087e-34	1	72751185
rs2821246	A	T	0.516	-0.0331019	0.008	3.242e-05	69115.9	0.5058	0.0227	0.00276	1.9e-16	334487	4.28656e-06	8.97713e-17	1	72577179
rs2821239	A	G	0.518	-0.0326988	0.0079	3.484e-05	69115.9	0.4927	0.0228	0.00252	1.3e-19	334487	4.08004e-06	6.26338e-20	1	72590193
rs2815775	T	C	0.815	0.0448969	0.0101	8.866e-06	69115.9	0.6209	-0.035	0.00362	3.7e-22	334487	5.6496e-07	1.73551e-22	1	72853409
rs2815757	T	C	0.825	0.0477992	0.0103	3.655e-06	69115.9	0.6273	-0.0369	0.00367	8.9e-24	334487	1.82843e-07	3.5932e-24	1	72764289
rs2815753	A	G	0.611	0.0434043	0.0081	7.941e-08	69115.9	0.5438	-0.0318	0.00287	1.1e-28	334487	2.17741e-09	6.05487e-29	1	72812324
rs2815752	A	G	0.611	0.043902	0.0081	5.273e-08	69115.9	0.3496	-0.0314	0.00256	1.5e-34	334487	1.54497e-09	5.67684e-35	1	72812440
rs2815748	A	G	0.819	0.0435	0.0102	2.035e-05	69115.9	0.6237	-0.0372	0.00364	2e-24	334487	1.2219e-06	6.83279e-25	1	72816147
rs2815747	T	G	0.819	0.0418998	0.0103	5.11e-05	67392.1	0.6237	-0.0373	0.00364	1.2e-24	334487	3.28141e-06	5.2339e-25	1	72821126
rs2797104	A	G	0.186	-0.0458974	0.0101	5.756e-06	69115.9	0.3799	0.0342	0.0036	2.5e-21	334487	3.60037e-07	8.82426e-22	1	72891435
rs2630400	A	G	0.519	-0.0325025	0.0079	3.891e-05	69115.9	0.4924	0.0231	0.00247	7.6e-21	334487	4.45662e-06	3.62517e-21	1	72583763
rs2630395	A	G	0.516	-0.0331949	0.008	3.085e-05	69115.9	0.5058	0.0226	0.00276	2.9e-16	334487	4.09399e-06	1.21421e-16	1	72577177
rs2613508	T	C	0.819	0.0432989	0.0102	2.115e-05	69115.9	0.6235	-0.0372	0.00365	1.9e-24	334487	1.34904e-06	9.1529e-25	1	72833582
rs2613505	T	C	0.819	0.0432032	0.0102	2.205e-05	69115.9	0.1492	-0.0382	0.0033	6.9e-31	334487	1.2973e-06	2.20332e-31	1	72835410
rs2613503	A	C	0.819	0.0430978	0.0102	2.386e-05	69115.9	0.1534	-0.0378	0.0033	2.8e-30	334487	1.40934e-06	9.00542e-31	1	72839774
rs2613498	T	C	0.175	-0.0473013	0.0103	4.591e-06	69115.9	0.3726	0.0367	0.00367	1.7e-23	334487	2.40674e-07	6.27556e-24	1	72752939
rs2613494	A	G	0.389	-0.0438996	0.0081	5.462e-08	69115.9	0.5438	-0.0318	0.00286	1.1e-28	334487	2.19731e-06	1.76479e-27	1	72812657
rs2568961	T	C	0.611	0.044103	0.0081	4.761e-08	69115.9	0.5438	-0.0318	0.00286	1.1e-28	334487	1.28037e-09	3.91858e-29	1	72812747
rs2568960	A	G	0.386	-0.0437952	0.0081	6.253e-08	69115.9	0.5452	-0.0321	0.00287	5.9e-29	334487	2.41731e-06	8.43166e-28	1	72812249
rs2568958	A	G	0.612	0.043701	0.0081	5.949e-08	69115.9	0.3496	-0.0315	0.00256	8.6e-35	334487	1.77863e-09	3.50261e-35	1	72765116
rs2568956	T	C	0.388	-0.0435967	0.0081	6.24e-08	69115.9	0.5443	-0.0312	0.00286	1e-27	334487	2.47458e-06	1.64801e-26	1	72764376
rs2568952	C	G	0.388	-0.0433042	0.0081	7.766e-08	69115.9	0.544	-0.031	0.00286	2.5e-27	334487	2.88791e-06	3.38724e-26	1	72755105
rs2492971	T	C	0.186	-0.046201	0.0101	5.068e-06	69115.9	0.38	0.0347	0.0036	6e-22	334487	2.94825e-07	2.28534e-22	1	72887188
rs2422221	T	C	0.594	0.0324962	0.008	5.271e-05	69115.9	0.3454	-0.0258	0.00256	6.7e-24	334487	4.54449e-06	2.89053e-24	1	72896654
rs2220253	T	C	0.525	-0.0338981	0.008	2.303e-05	69115.9	0.5067	0.0228	0.00277	2e-16	334487	2.62605e-06	8.41805e-17	1	72565460
rs1858601	T	G	0.191	-0.0409991	0.01	4.168e-05	69115.9	0.8525	0.0319	0.00329	3.2e-22	334487	3.90189e-06	1.33346e-22	1	72674434
rs1841499	A	T	0.393	-0.0433042	0.0081	8.02e-08	69115.9	0.3389	-0.0315	0.00291	2.7e-27	334487	3.04888e-06	3.71641e-26	1	72836456
rs1822979	T	C	0.594	0.0329027	0.008	4.108e-05	69115.9	0.3456	-0.026	0.00255	2.4e-24	334487	3.49349e-06	8.56505e-25	1	72951344
rs17817964	T	C	0.404	0.0251023	0.008	0.001768	69115.9	0.5793	-0.0762	0.00255	1.2e-196	334487	3.70286e-06	3.23124e-196	16	53828066
rs1664410	T	G	0.186	-0.0451961	0.0101	7.492e-06	69115.9	0.8467	0.0352	0.00391	2.6e-19	334487	4.80533e-07	9.84583e-20	1	72932316
rs1486094	A	T	0.529	-0.0332983	0.008	2.844e-05	69115.9	0.5109	0.0227	0.00277	2.3e-16	334487	3.81188e-06	1.14959e-16	1	72573432
rs1460943	T	C	0.611	0.0443039	0.0081	4.27e-08	69115.9	0.3496	-0.0318	0.00256	2e-35	334487	1.08323e-09	8.24497e-36	1	72813129
rs1460942	A	T	0.389	-0.0442027	0.0081	4.54e-08	69115.9	0.5437	-0.0319	0.00286	8.3e-29	334487	1.84762e-06	1.23671e-27	1	72813256
rs1460940	A	G	0.819	0.0418998	0.0104	5.1e-05	67392.1	0.1558	-0.0372	0.00329	1.1e-29	334487	4.06552e-06	4.9549e-30	1	72814617
rs1445582	A	C	0.593	0.0324962	0.008	5.312e-05	69115.9	0.5285	-0.0257	0.00283	1.1e-19	334487	4.62062e-06	4.82508e-20	1	72897985
rs1432639	A	C	0.611	0.044103	0.0081	4.844e-08	69115.9	0.5455	-0.0317	0.00286	1.7e-28	334487	1.29575e-09	5.79408e-29	1	72813218
rs1373914	T	C	0.186	-0.046201	0.0101	4.844e-06	69115.9	0.3799	0.0342	0.0036	2e-21	334487	3.07358e-07	8.79822e-22	1	72901515
rs12740789	A	G	0.175	-0.0469029	0.0103	5.457e-06	69115.9	0.3747	0.038	0.0037	9e-25	334487	2.6595e-07	3.94401e-25	1	72752073
rs12726084	T	C	0.19	-0.0430015	0.01	1.808e-05	69115.9	0.8394	0.0316	0.00329	8.3e-22	334487	1.50042e-06	3.18631e-22	1	72649154
rs12725081	A	T	0.19	-0.0419998	0.0101	2.984e-05	69115.9	0.8433	0.0323	0.0033	1.1e-22	334487	2.92281e-06	5.33929e-23	1	72682718
rs12221193	A	C	0.916	0.0592024	0.014	2.458e-05	69115.9	0.331	-0.0322	0.00469	6.3e-12	334487	4.19809e-06	3.19419e-12	10	104665267
rs12219027	T	C	0.917	0.0600974	0.0141	2.174e-05	69115.9	0.9276	-0.0324	0.00492	4.3e-11	334487	3.59115e-06	2.26286e-11	10	104811203
rs113282265	A	G	0.915	0.0608975	0.014	1.347e-05	69115.9	0.3311	-0.0323	0.00469	5.8e-12	334487	2.32151e-06	2.70698e-12	10	104657248
rs11209952	T	C	0.606	0.043002	0.0081	9.807e-08	69115.9	0.339	-0.0316	0.00291	2.5e-27	334487	3.02087e-09	6.9966e-28	1	72837500
rs11209951	T	C	0.607	0.0426954	0.0081	1.215e-07	69115.9	0.3389	-0.0317	0.00256	4e-35	334487	3.69795e-09	1.32084e-35	1	72837490
rs11209950	A	T	0.393	-0.0433042	0.0081	8.317e-08	69115.9	0.542	-0.0314	0.00286	5.8e-28	334487	3.01261e-06	7.61841e-27	1	72829680
rs11191534	A	G	0.917	0.059504	0.0141	2.54e-05	69115.9	0.331	-0.0321	0.00469	6.9e-12	334487	4.45252e-06	3.70467e-12	10	104815827
rs11191521	T	G	0.917	0.0594003	0.0141	2.644e-05	69115.9	0.3304	-0.0324	0.00472	6.5e-12	334487	4.53806e-06	3.22807e-12	10	104789475
rs11191502	T	G	0.916	0.0597018	0.0141	2.277e-05	69115.9	0.3307	-0.0323	0.0047	6.6e-12	334487	4.11841e-06	3.03808e-12	10	104765494
rs11191499	T	C	0.916	0.0598997	0.0141	2.145e-05	69115.9	0.9275	-0.0322	0.00491	5.6e-11	334487	3.88398e-06	2.72561e-11	10	104764271
rs11191479	T	C	0.917	0.061603	0.0141	1.265e-05	69115.9	0.9274	-0.0322	0.00435	1.4e-13	334487	2.1405e-06	5.9367e-14	10	104723620
rs11191474	A	C	0.916	0.0611045	0.0141	1.441e-05	69115.9	0.3307	-0.0323	0.0047	6.9e-12	334487	2.54476e-06	3.00185e-12	10	104713113
rs11191472	A	T	0.916	0.0605023	0.0141	1.766e-05	69115.9	0.9277	-0.0322	0.00436	1.4e-13	334487	3.13456e-06	6.81989e-14	10	104707016
rs11191454	A	G	0.916	0.0590988	0.014	2.605e-05	69115.9	0.9275	-0.0319	0.00435	2.1e-13	334487	4.40085e-06	1.02007e-13	10	104660004
rs11191453	T	C	0.916	0.0592967	0.014	2.379e-05	69115.9	0.331	-0.0322	0.00469	6.3e-12	334487	4.06478e-06	3.19157e-12	10	104659852
rs10889952	A	T	0.594	0.0326027	0.008	5.162e-05	69115.9	0.3472	-0.0262	0.00277	2.6e-21	334487	4.12666e-06	1.36948e-21	1	72890548
rs10889951	A	G	0.593	0.0329995	0.008	4.05e-05	69115.9	0.5291	-0.0258	0.00282	5.6e-20	334487	3.38415e-06	2.55454e-20	1	72887886
rs10889950	T	C	0.593	0.0329027	0.008	4.335e-05	69115.9	0.5291	-0.0258	0.00282	5.6e-20	334487	3.58731e-06	2.55825e-20	1	72887750
rs10883832	T	G	0.917	0.0598997	0.0142	2.427e-05	69115.9	0.928	-0.0333	0.00431	1e-14	334487	4.23465e-06	4.88544e-15	10	104871279
rs10883815	T	C	0.916	0.0605023	0.0141	1.726e-05	69115.9	0.9274	-0.032	0.00435	1.8e-13	334487	3.16935e-06	8.48222e-14	10	104739179
rs10883808	A	T	0.916	0.0605964	0.0141	1.719e-05	69115.9	0.9275	-0.0323	0.00435	1.2e-13	334487	3.01736e-06	5.02672e-14	10	104721126
rs10883798	A	G	0.916	0.0592967	0.014	2.439e-05	69115.9	0.331	-0.0322	0.00469	6.2e-12	334487	4.06478e-06	3.19157e-12	10	104660688
rs10789340	A	G	0.353	-0.0433982	0.0083	1.741e-07	69115.9	0.319	-0.0289	0.0027	6.7e-27	334487	3.77366e-06	1.75411e-25	1	72940273
rs10789336	A	G	0.607	0.0430978	0.0081	9.092e-08	69115.9	0.3389	-0.0312	0.00267	1.3e-31	334487	2.91629e-09	5.94603e-32	1	72838406
rs10509759	A	T	0.916	0.061697	0.0141	1.218e-05	69115.9	0.9275	-0.0326	0.00435	7.1e-14	334487	2.02482e-06	2.941e-14	10	104689665
rs1004467	A	G	0.907	0.0577027	0.0135	1.803e-05	69115.9	0.9169	-0.028	0.00406	5.5e-12	334487	3.99851e-06	2.43116e-12	10	104594507
